# Resolving inflammatory bowel disease risk variants to genes and cell types

**DOI:** 10.64898/2026.05.13.26352926

**Authors:** Laura Fachal, Rui Zhang, Kyle Gettler, Talin Haritunians, Isabelle Cleynen, Christine R. Stevens, Qian Zhang, Christopher Tastad, Catalina Medici, Ron Do, Maria T. Abreu, Jean-Paul Achkar, Tariq Ahmad, Klaartje Bel Kok, Charles Bernstein, Johanne Brooks, Luis Bujanda, Jeffrey Butterworth, Katie Clark, Fraser Cummings, Mauro D’Amato, Joanne Del Buono, Richard H. Duerr, David Ellinghaus, Stephen Foley, Denis Franchimont, Andre Franke, Laura Hancock, Ailsa Hart, Patricia Hooper, Peter Irving, Mark Jarvis, Emma Johnston, Antonio Julià, Cheryl Kemp, Nick Kennedy, Juozas Kupcinskas, Anna Latiano, James Lewis, Andy Li, Jimmy Limdi, Edouard Louis, John McLaughlin, Paul Moayyedi, Gordon Moran, Craig Mowat, Rodney D. Newberry, Bill Newman, Arabis Oglesby, Joel Pekow, Kate J. Perez, Richard Pollok, Natalie Prescott, Graham Radford-Smith, Laura Raffals, Tim Raine, Arvind Ramadas, Subramaniam Ramakrishnan, Walter Reinisch, Gerhard Rogler, Bruce E. Sands, Jack Satsangi, Michael Scharl, Stefan Schreiber, Shaji Sebastian, Christian Selinger, Sophy Shedwell, Mark S. Silverberg, Salil Singh, Helen Steed, Alan Steel, Holm H. Uhlig, Ajay Verma, Séverine Vermeire, Rinse K. Weersma, Ramnik Xavier, Jonas Halfvarson, Mark J. Daly, Christopher A. Lamb, Miles Parkes, Hailiang Huang, James C. Lee, Dermot P.B. McGovern, John D. Rioux, Carl A. Anderson, Judy H. Cho

## Abstract

Inflammatory bowel diseases (IBD), principally Crohn’s disease (CD) and ulcerative colitis (UC), are common chronic disorders involving inflammation and often progressive tissue damage. Genome-wide association studies have mapped many risk signals, but the causal variants, effector genes and relevant cellular contexts remain difficult to resolve, limiting mechanistic interpretation and therapeutic translation. Here we performed a multi-ancestry GWAS meta-analysis of 125,992 individuals with IBD and more than 1.2 million controls, identifying 619 independent association signals (374 novel) at 420 IBD regions that account for 77–80% of SNP-based heritability. Fine-mapping resolved 81 high-confidence variants, 41 not previously reported. Although most signals were shared between CD and UC, 39% showed IBD subtype specificity, with UC signals showing stronger enrichment in functional annotations from intestinal epithelial, secretory and enteroendocrine cells, and CD showing stronger genetic correlations with circulating inflammatory biomarkers, including C-reactive protein and glycoprotein acetylation. Latent causal modelling supported a causal effect of decreased high-density lipoprotein on CD risk. By integrating bulk and single-cell eQTL and pQTL resources using colocalisation and Mendelian randomisation, together with coding-variant evidence from exome sequencing, we prioritised 664 candidate effector genes across 341 signals, including 390 newly implicated IBD genes, revealing new biological mechanisms and candidate therapeutic targets supported by human genetics.

---

Inflammatory bowel disease (IBD) comprises two major chronic inflammatory disorders of the gastrointestinal tract: Crohn’s disease (CD) and ulcerative colitis (UC). CD can affect any part of the gut and is characterised by transmural inflammation, often leading to stricturing and fistulising complications, whereas UC is confined to the colon and typically limited to the mucosa. IBD is increasingly prevalent worldwide and imposes a lifelong burden on patients and healthcare systems^1^.

IBD susceptibility arises from the interplay of environmental exposures, stochastic factors and inherited risk. Rare, high-penetrance variants can cause severe, monogenic forms of IBD, but the majority of cases reflect a polygenic architecture^2–4^. Genome-wide association and sequencing studies have mapped more than 320 IBD risk signals, most driven by non-coding variation^5–8^. However, these signals account for only part of inherited susceptibility. Larger and more diverse genetic studies are needed both to capture remaining genetic risk and to increase power to fine-map causal variants, resolve effector genes and pinpoint the cellular contexts in which disease-associated variants act. These steps are crucial for mechanistic insight and therapeutic prioritisation. Although newly identified variants are expected to explain progressively smaller fractions of disease risk, genetic effect size is a poor predictor of the biological and therapeutic value of the genes and pathways they implicate^9^.

Here we conducted the largest multi-ancestry GWAS meta-analysis of IBD to date, comprising genetic data from more than 1.3 million individuals. We integrated these association results with bulk and single-cell expression QTL datasets, plasma protein QTL resources and coding-variant evidence from exome sequencing to refine likely causal variants, prioritise candidate effector genes and resolve the cell types, pathways and candidate therapeutic targets implicated by genetic risk for IBD.
