## Supplementary material for "Resolving inflammatory bowel disease risk variants to genes and cell types": Named_Authors

### Sheet: gwas_author
Full_Name	First_Name	Last_Name	Middle_Initial	Affiliation	Email	ORCID	Country	Contribution(s):Supervision and study design, Project Management, Sequencing technology development, Data Analysis,Recruitment, clinical phenotyping, analysis and/or leadership of contributing study,Manuscript writing	Acknowledgements	Conflict_of_Interest
Laura Fachal	Laura	Fachal		Genomics of Inflammation and Immunity Group, Human Genetics Programme, Wellcome Sanger Institute, Wellcome Genome Campus, Hinxton, Cambridgeshire, UK; UK IBD Genetics Consortium; International Inflammatory Bowel Disease Genetics Consortium	lf9@sanger.ac.uk	0000-0002-7256-9752	UK	Project Management, Data Analysis, Manuscript writing	This research was funded in whole, or in part, by the Wellcome Trust [Grant numbers 206194 and 220540/Z/20/A
Rui Zhang	Rui	Zhang		Program in Medical and Population Genetics, The Broad Institute of MIT and Harvard, Cambridge, MA, USA; Stanley Center for Psychiatric Research, The Broad Institute of MIT and Harvard, Cambridge, MA, USA; Analytic and Translational Genetics Unit, Department of Medicine, Massachusetts General Hospital, Boston, MA, USA	zhangrui@broadinstitute.org	0009-0009-8928-6853	USA	Data Analysis, Manuscript writing
Kyle Gettler	Kyle	Gettler		Pathology, Molecular & Cell Based Medicine, Icahn School of Medicine at Mount Sinai, New York, NY, USA; NIDDK IBD Genetics Consortium	kyle.gettler@mssm.edu	0000-0001-5325-0028	USA	Data Analysis, Manuscript writing
Talin Haritunians	Talin	Haritunians		F. Widjaja Inflammatory Bowel Disease Institute, Cedars Sinai Medical Center, Los Angeles, CA, USA; NIDDK IBD Genetics Consortium	talin.haritunians@cshs.org	0000-0002-9005-7750	USA	Data Analysis, Manuscript writing
Isabelle Cleynen	Isabelle	Cleynen		Department of Human Genetics, KU Leuven, Leuven, Belgium; Belgium IBD Consortium	isabelle.cleynen@kuleuven.be	0000-0003-0857-7683	BEL	Data Analysis, Manuscript writing
Christine R. Stevens	Christine	Stevens	R	Program in Medical and Population Genetics, The Broad Institute of MIT and Harvard, Cambridge, MA, USA; Stanley Center for Psychiatric Research, The Broad Institute of MIT and Harvard, Cambridge, MA, USA; Analytic and Translational Genetics Unit, Department of Medicine, Massachusetts General Hospital, Boston, MA, USA; International Inflammatory Bowel Disease Genetics Consortium	stevens@broadinstitute.org	0000-0002-2621-2234	USA	Project Management, Sequencing technology development
Qian Zhang	Qian	Zhang		Genomics of Inflammation and Immunity Group, Human Genetics Programme, Wellcome Sanger Institute, Wellcome Genome Campus, Hinxton, Cambridgeshire, UK; UK IBD Genetics Consortium; International Inflammatory Bowel Disease Genetics Consortium	qz2@sanger.ac.uk	0000-0002-0769-1057	UK	Data Analysis	This research was funded in whole, or in part, by the Wellcome Trust [Grant numbers 206194 and 220540/Z/20/A	Q.Z. has received research grants from AstraZeneca.
Christopher Tastad	Christopher	Tastad		Pathology, Molecular & Cell Based Medicine, Icahn School of Medicine at Mount Sinai, New York, NY, USA; NIDDK IBD Genetics Consortium	christopher.tastad@mssm.edu	0000-0002-8745-7163	USA	Data Analysis
Catalina Medici	Catalina	Medici			catalina.medici@mssm.edu		USA	Resources
Ron Do	Ron	Do			ron.do@mssm.edu		USA	Resources
IIBDGC GWAS Group								Recruitment, clinical phenotyping, analysis and/or leadership of contributing study
Maria T. Abreu	Maria	Abreu	T.	F. Widjaja Inflammatory Bowel Disease Institute, Cedars Sinai Medical Center, Los Angeles, CA, USA; UHealth Crohn’s and Colitis Center, Division of Gastroenterology, Department ofMedicine, University of Miami School of Medicine, Miami, Florida; NIDDK IBD Genetics Consortium	maria.abreu@cshs.org	0000-0002-7294-0574	USA	Recruitment, clinical phenotyping, analysis and/or leadership of contributing study			NIDDK_IBDGC_Collection_Cedars_Sinai; NIDDK_IBDGC_Collection_Miami
Jean-Paul Achkar	Jean-Paul	Achkar			ACHKARJ@ccf.org		USA	Recruitment, clinical phenotyping, analysis and/or leadership of contributing study
Tariq Ahmad	Tariq	Ahmad		Royal Devon & Exeter NHS Foundation Trust; UK IBD Genetics Consortium	tariq.ahmad1@nhs.net		UK	Recruitment, clinical phenotyping, analysis and/or leadership of contributing study			UK_Sanger_IBD_Collection
Klaartje Bel Kok	Klaartje	Bel Kok		Queen Mary University London; NIHR IBD BioResource	klaartje.kok1@nhs.net		UK	Recruitment, clinical phenotyping, analysis and/or leadership of contributing study			NIHR_IBD_BioResource
Charles Bernstein	Charles	Bernstein		University of Manitoba Winnipeg Manitoba Canada	charles.bernstein@umanitoba.ca	0000-0001-8041-3574	CAN	Recruitment, clinical phenotyping, analysis and/or leadership of contributing study			Canadian_IBD_Collections_Manitoba
Johanne Brooks	Johanne	Brooks		Lister Hospital Stevenage; NIHR IBD BioResource	johanne.brooks@nhs.net		UK	Recruitment, clinical phenotyping, analysis and/or leadership of contributing study			NIHR_IBD_BioResource
Luis Bujanda	Luis	Bujanda		Biogipuzkoa Health Research Institute San Sebastián Spain	LUIS.BUJANDAFERNANDEZDEPIEROLA@osakidetza.eus	0000-0002-4353-9968	SPA	Recruitment, clinical phenotyping, analysis and/or leadership of contributing study			Basque_IBD
Jeffrey Butterworth	Jeffrey	Butterworth		Royal Shrewsbury Hospital; NIHR IBD BioResource	jeffrey.butterworth@nhs.net		UK	Recruitment, clinical phenotyping, analysis and/or leadership of contributing study			NIHR_IBD_BioResource
Katie Clark	Katie	Clark		Whiston Hospital Prescot; NIHR IBD BioResource	katie.clark2@sthk.nhs.uk		UK	Recruitment, clinical phenotyping, analysis and/or leadership of contributing study			NIHR_IBD_BioResource
Fraser Cummings	Fraser	Cummings		Southampton General Hospital; NIHR IBD BioResource	fraser.cummings@uhs.nhs.uk		UK	Recruitment, clinical phenotyping, analysis and/or leadership of contributing study			NIHR_IBD_BioResource
Mauro D'Amato	Mauro	D'Amato		Gastrointestinal Genetics Lab, CIC bioGUNE-BRTA, Derio Spain; Ikerbasque, Basque Foundation for Science, Bilbao Spain; Department of Medicine and Surgery, LUM University, Casamassima Italy	mdamato@cicbiogune.es	0000-0003-2743-5197	SPA	Recruitment, clinical phenotyping, analysis and/or leadership of contributing study			Basque_IBD; Sweden_IBD
Joanne Del Buono	Joanne	Del Buono		University of Nottingham; UK IBD Genetics Consortium	joanne.del_buono@nottingham.ac.uk		UK	Recruitment, clinical phenotyping, analysis and/or leadership of contributing study			UK_Sanger_IBD_Collection
Richard H. Duerr	Richard	Duerr	H.	University of Pittsburgh; NIDDK IBD Genetics Consortium; SPARC IBD Network	duerr@pitt.edu	0000-0001-6586-3905	UK	Recruitment, clinical phenotyping, analysis and/or leadership of contributing study			NIDDK_IBDGC_Collection_Pitt
David Ellinghaus	David	Ellinghaus		Christian-Albrechts-University of Kiel and University Medical Center Schleswig-Holstein Germany	d.ellinghaus@ikmb.uni-kiel.de	0000-0002-4332-6110	DE	Recruitment, clinical phenotyping, analysis and/or leadership of contributing study			CCIM_German_Cohort; DAN-IBD-GWAS; IBDAustria; Italian_GSA; Kiel_GSA; Norway_Old_GWAS; SIBDCS
Stephen Foley	Stephen	Foley		Kings Mill Hospital Sutton in Ashfield; NIHR IBD BioResource	stephenfoley@nhs.net		UK	Recruitment, clinical phenotyping, analysis and/or leadership of contributing study			NIHR_IBD_BioResource
Denis Franchimont	Denis	Franchimont		Erasme Hospital ULB Brussels Belgium; Belgium IBD Consortium	denis.franchimont@hubruxelles.be	0000-0001-8856-3462	BEL	Recruitment, clinical phenotyping, analysis and/or leadership of contributing study			Belgium_IBD_Consortium_ULB
Andre Franke	Andre	Franke		Christian-Albrechts-University of Kiel and University Medical Center Schleswig-Holstein Germany	a.franke@ikmb.uni-kiel.de	0000-0003-1530-5811	DE	Recruitment, clinical phenotyping, analysis and/or leadership of contributing study			CCIM_German_Cohort; Kiel_GSA; Norway_Old_GWAS
Laura Hancock	Laura	Hancock		Wythenshawe Hospital Manchester; NIHR IBD BioResource	laura.hancock@mft.nhs.uk		UK	Recruitment, clinical phenotyping, analysis and/or leadership of contributing study			NIHR_IBD_BioResource
Ailsa Hart	Ailsa	Hart		St Mark's Hospital Harrow; NIHR IBD BioResource	ailsa.hart@nhs.net		UK	Recruitment, clinical phenotyping, analysis and/or leadership of contributing study			NIHR_IBD_BioResource; UK_Sanger_IBD_Collection
Patricia Hooper	Patricia	Hooper		Leicester General Hospital; NIHR IBD BioResource	patricia.hooper@uhl-tr.nhs.uk		UK	Recruitment, clinical phenotyping, analysis and/or leadership of contributing study			NIHR_IBD_BioResource
Peter Irving	Peter	Irving		Guy's & St. Thomas' Hospitals London; NIHR IBD BioResource	peter.irving1@nhs.net	0000-0003-0972-8148	UK	Recruitment, clinical phenotyping, analysis and/or leadership of contributing study			NIHR_IBD_BioResource
Mark Jarvis	Mark	Jarvis		Basildon Hospital Essex; NIHR IBD BioResource	mark.jarvis5@nhs.net		UK	Recruitment, clinical phenotyping, analysis and/or leadership of contributing study			NIHR_IBD_BioResource
Emma Johnston	Emma	Johnston		West Middlesex University Hospital; NIHR IBD BioResource	emma.johnston4@nhs.net		UK	Recruitment, clinical phenotyping, analysis and/or leadership of contributing study			NIHR_IBD_BioResource
Antonio Julià	Antonio	Julià		Rheumatology Research Group Vall d'Hebron University Hospital Barcelona Spain	toni.julia@vhir.org	0000-0001-6064-3620	SPA	Recruitment, clinical phenotyping, analysis and/or leadership of contributing study			IMIDC_Spain
Cheryl Kemp	Cheryl	Kemp		Watford General Hospital, Watford WD18 0HB, UK	cheryl.kemp3@nhs.net		UK	Recruitment, clinical phenotyping, analysis and/or leadership of contributing study
Nick Kennedy	Nick	Kennedy		Royal Devon and Exeter Hospital; NIHR IBD BioResource	nick.kennedy1@nhs.net		UK	Recruitment, clinical phenotyping, analysis and/or leadership of contributing study			NIHR_IBD_BioResource; UK_Sanger_IBD_Collection
Juozas Kupcinskas	Juozas	Kupcinskas		Lithuanian University of Health Sciences Kaunas Lithuania; NIHR IBD BioResource	juozas.kupcinskas@lsmuni.lt	0000-0002-8760-7416	UK	Recruitment, clinical phenotyping, analysis and/or leadership of contributing study			Lithuanian_IBD_cohort
Anna Latiano	Anna	Latiano		Fondazione IRCCS Casa Sollievo della Sofferenza San Giovanni Rotondo Italy	a.latiano@operapadrepio.it	0000-0003-3719-2061	ITA	Recruitment, clinical phenotyping, analysis and/or leadership of contributing study			Italian_GSA
James Lewis	James	Lewis		University of Pennsylvania; SPARC IBD Network	lewisjd@pennmedicine.upenn.edu	0000-0003-3107-3862	USA	Recruitment, clinical phenotyping, analysis and/or leadership of contributing study			Study_of_a_Prospective_Adult_Research_Cohort_with_IBD_SPARC
Andy Li	Andy	Li		Worthing Hospital; NIHR IBD BioResource	andy.li@nhs.net		UK	Recruitment, clinical phenotyping, analysis and/or leadership of contributing study			NIHR_IBD_BioResource
Jimmy Limdi	Jimmy	Limdi		Northern Care Alliance NHS Foundation Trust, Greater Manchester, BL97TD	jimmy.limdi@nca.nhs.uk	0000-0002-1039-6251	UK	Recruitment, clinical phenotyping, analysis and/or leadership of contributing study			NIHR_IBD_BioResource
Edouard Louis	Edouard	Louis		University of Liège; Belgium IBD Consortium	edouard.louis@ulg.ac.be	0000-0002-1287-7075	BEL	Recruitment, clinical phenotyping, analysis and/or leadership of contributing study			Belgium_IBD_Consortium_ULG
Dermot McGovern	Dermot	McGovern		F. Widjaja Inflammatory Bowel Disease Institute Cedars Sinai Medical Center Los Angeles CA USA; NIDDK IBD Genetics Consortium	dermot.mcgovern@cshs.org		USA	Recruitment, clinical phenotyping, analysis and/or leadership of contributing study			NIDDK_IBDGC_Collection_Cedars_Sinai
John McLaughlin	John	McLaughlin		Salford Royal NHS Foundation Trust; NIHR IBD BioResource	john.mclaughlin@manchester.ac.uk		UK	Recruitment, clinical phenotyping, analysis and/or leadership of contributing study			NIHR_IBD_BioResource
Paul Moayyedi	Paul	Moayyedi		McMaster University Hamilton Ontario Canada	moayyep@mcmaster.ca	0000-0002-3616-9292	CAN	Recruitment, clinical phenotyping, analysis and/or leadership of contributing study			Canadian_IBD_Collections_IMAGINE
Gordon Moran	Gordon	Moran		Queen's Medical Centre Nottingham; NIHR IBD BioResource; UK IBD Genetics Consortium	gordon.moran@nuh.nhs.uk		UK	Recruitment, clinical phenotyping, analysis and/or leadership of contributing study			NIHR_IBD_BioResource; UK_Sanger_IBD_Collection
Craig Mowat	Craig	Mowat		Ninewells Hospital Dundee; UK IBD Genetics Consortium	c.mowat@dundee.ac.uk		UK	Recruitment, clinical phenotyping, analysis and/or leadership of contributing study			UK_Sanger_IBD_Collection
Rodney D. Newberry	Newberry	Rodney	D	Washington University School of Medicine, St. Louis, MO, USA; SHARE Consortium; International Inflammatory Bowel Disease Genetics Consortium	rnewberry@wustl.edu	0000-0002-4152-5191	USA	Recruitment, clinical phenotyping, analysis and/or leadership of contributing study			Sinai_Helmsley_Alliance_for_Research_Excellence_SHARE
Bill Newman	Bill	Newman		Manchester University NHS Foundation Trust; UK IBD Genetics Consortium	william.newman@manchester.ac.uk	0000-0002-6382-4678	UK	Recruitment, clinical phenotyping, analysis and/or leadership of contributing study			UK_Sanger_IBD_Collection
Arabis Oglesby	Arabis	Oglesby		Dorset County Hospital; NIHR IBD BioResource	arabis.oglesby@dchft.nhs.uk		UK	Recruitment, clinical phenotyping, analysis and/or leadership of contributing study			NIHR_IBD_BioResource
Joel Pekow	Joel	Pekow		University of Chicago Medicine; SPARC IBD Network	jpekow@medicine.bsd.uchicago.edu	0000-0002-4790-8994	UK	Recruitment, clinical phenotyping, analysis and/or leadership of contributing study			Study_of_a_Prospective_Adult_Research_Cohort_with_IBD_SPARC
Kate J. Perez	Kate	Perez	J.	Cambridge University Hospitals NHS Foundation Trust, Patient Representative, Cambridge, UK	kate.perez@btinternet.com		UK	Manuscript writing			Manuscript writing
Richard Pollok	Richard	Pollok		St Georges Foundation Trust London; NIHR IBD BioResource	richard.pollok@nhs.net		UK	Recruitment, clinical phenotyping, analysis and/or leadership of contributing study			NIHR_IBD_BioResource
Natalie Prescott	Natalie	Prescott		Guy's Hospital London; UK IBD Genetics Consortium	natalie.prescott@kcl.ac.uk	0000-0002-5901-7371	UK	Recruitment, clinical phenotyping, analysis and/or leadership of contributing study			UK_Sanger_IBD_Collection
Graham Radford-Smith	Graham	Radford-Smith		QIMR Berghofer MRI Brisbane; University of Queensland	gradfordsmith@integratedguthealth.com	0000-0002-2047-6239	AUS	Recruitment, clinical phenotyping, analysis and/or leadership of contributing study			ANZIBDC
Laura Raffals	Laura	Raffals		Mayo Clinic Rochester MN USA; SPARC IBD Network	Raffals.Laura@mayo.edu	0000-0002-5267-2592	USA	Recruitment, clinical phenotyping, analysis and/or leadership of contributing study			Study_of_a_Prospective_Adult_Research_Cohort_with_IBD_SPARC
Tim Raine	Tim	Raine		Cambridge University Hospitals NHS Foundation Trust; NIHR IBD BioResource	tim.raine@nhs.net		UK	Manuscript writing, Recruitment, clinical phenotyping, analysis and/or leadership of contributing study,			NIHR_IBD_BioResource
Arvind Ramadas	Arvind	Ramadas		James Cook University Hospital; NIHR IBD BioResource	arvind.ramadas@nhs.net		UK	Recruitment, clinical phenotyping, analysis and/or leadership of contributing study			NIHR_IBD_BioResource
Subramaniam Ramakrishnan	Subramaniam	Ramakrishnan		Warrington & Halton Hospitals NHS Foundation Trust; NIHR IBD BioResource	s.ramakrishnan1@nhs.net		UK	Recruitment, clinical phenotyping, analysis and/or leadership of contributing study			NIHR_IBD_BioResource
Bruce E. Sands	Bruce	Sands	E.	Icahn School of Medicine at Mount Sinai New York NY USA	bruce.sands@mssm.edu	0000-0001-5762-5042	USA	Recruitment, clinical phenotyping, analysis and/or leadership of contributing study			Mount_Sinai_Crohn_s_and_Colitis_Registry_MSCCR
Jack Satsangi	Jack	Satsangi		Translational Gastroenterology Unit John Radcliffe Hospital Oxford; NIHR IBD BioResource	jack.satsangi@ndm.ox.ac.uk		UK	Recruitment, clinical phenotyping, analysis and/or leadership of contributing study			NIHR_IBD_BioResource; UK_Sanger_IBD_Collection
Christian Selinger	Christian	Selinger		St. James's University Hospital Leeds; NIHR IBD BioResource	christian.selinger@nhs.net		UK	Recruitment, clinical phenotyping, analysis and/or leadership of contributing study			NIHR_IBD_BioResource
Sophy Shedwell	Sophy	Shedwell		Queen Elizabeth Hospital King's Lynn; NIHR IBD BioResource	sophy.shedwell@qehkl.nhs.uk		UK	Recruitment, clinical phenotyping, analysis and/or leadership of contributing study			NIHR_IBD_BioResource
Mark S. Silverberg	Mark	Silverberg	S.	Mount Sinai Hospital Toronto Ontario Canada; NIDDK IBD Genetics Consortium	mark.silverberg@sinaihealth.ca	0000-0001-7248-9501	CAN	Recruitment, clinical phenotyping, analysis and/or leadership of contributing study			NIDDK_IBDGC_Collection_Toronto
Salil Singh	Salil	Singh		Royal Bolton Hospital; NIHR IBD BioResource	salil.singh@boltonft.nhs.uk		UK	Recruitment, clinical phenotyping, analysis and/or leadership of contributing study			NIHR_IBD_BioResource
Helen Steed	Helen	Steed		Royal Wolverhampton NHS Trust; NIHR IBD BioResource	helen.steed@nhs.net		UK	Recruitment, clinical phenotyping, analysis and/or leadership of contributing study			NIHR_IBD_BioResource
Alan Steel	Alan	Steel		The Royal Liverpool University Hospital; NIHR IBD BioResource	alan.steel@liverpoolft.nhs.uk		UK	Recruitment, clinical phenotyping, analysis and/or leadership of contributing study			NIHR_IBD_BioResource
Holm Uhlig	Holm	Uhlig	H.	Translational Gastroenterology Unit University of Oxford; John Radcliffe Hospital; UK IBD Genetics Consortium; NIHR IBD BioResource	holm.uhlig@ndm.ox.ac.uk		UK	Recruitment, clinical phenotyping, analysis and/or leadership of contributing study			UK_Sanger_IBD_Collection; NIHR_IBD_BioResource
Ajay Verma	Ajay	Verma		Kettering General Hospital NHS Foundation Trust; NIHR IBD BioResource	ajay.verma@nhs.net		UK	Recruitment, clinical phenotyping, analysis and/or leadership of contributing study			NIHR_IBD_BioResource
Séverine Vermeire	Séverine	Vermeire		University Hospitals Leuven; KU Leuven; Belgium IBD Consortium	severine.vermeire@kuleuven.be	0000-0001-9942-3019	BEL	Recruitment, clinical phenotyping, analysis and/or leadership of contributing study			Belgium_IBD_Consortium_Leuven
Rinse K. Weersma	Rinse	Weersma	K	University of Groningen and University Medical Center Groningen The Netherlands	r.k.weersma@umcg.nl	0000-0001-7928-7371	NDL	Recruitment, clinical phenotyping, analysis and/or leadership of contributing study			Netherlands_UMCG_Pearl_String_Initiative_PSI
Ramnik Xavier	Ramnik	Xavier		Harvard Medical School; Massachusetts General Hospital; Broad Institute	rxavier@broadinstitute.org	0000-0002-5630-5167	USA	Recruitment, clinical phenotyping, analysis and/or leadership of contributing study			Broad_Working_Group; Prospective_Registry_in_IBD_Study_at_MGH_PRISM
Jonas Halfvarson	Jonas	Halfvarson		Dept. Of Gastroenterology, Faculty of Medicine and Health, Örebro University, SE 70182 Örebro, Sweden	jonas.halfvarson@regionorebrolan.se	0000-0003-0122-7234	SWE	Recruitment, clinical phenotyping, analysis and/or leadership of contributing study	JH has received consulting and/or advisory board fees from: AbbVie, Alfasigma, Aqilion, Bristol Myers Squibb, Celgene, Celltrion, Eli Lilly, Ferring, Galapagos, Gilead, Hospira, Index Pharma, Janssen, Johnson & Johnson, MEDA, Medivir, Medtronic, Merck, Merck Sharp & Dohme, Novartis, Pfizer, Prometheus Laboratories Inc., Sandoz, Shire, STADA, Takeda, Thermo Fisher Scientific, Tillotts Pharma, Vifo…
Mark J. Daly	Mark	Daly	J	Institute for Molecular Medicine Finland, FIMM, HiLIFE, University of Helsinki, Helsinki, Finland; Analytic and Translational Genetics Unit, Department of Medicine, Massachusetts General Hospital, Boston, MA, USA; Stanley Center for Psychiatric Research, The Broad Institute of MIT and Harvard, Cambridge, MA, USA; Program in Medical and Population Genetics, The Broad Institute of MIT and Harvard, …	mjdaly@broadinstitute.org	0000-0002-0949-8752	USA	Project Management, Data Analysis, Manuscript writing	This research was funded in whole or in part by the US National Institutes of Health Grants U54HG003067 and 5UM1HG008895 and The Leona M. & Harry B. Helmsley Charitable Trust 2015PG-IBD001. The content is solely the responsibility of the authors and does not necessarily represent the official views of the National Institutes of Health	M.J.D. is a founder of Maze Therapeutics.
Christopher Lamb	Christopher	Lamb		The Royal Victoria Infirmary, Newcastle upon Tyne NE1 4LP, UK; NIHR IBD BioResource; UK IBD Genetics Consortium; International Inflammatory Bowel Disease Genetics Consortium	christopher.lamb@newcastle.ac.uk		UK	Recruitment, clinical phenotyping, analysis and/or leadership of contributing study	CAL acknowledges research support from the NIHR Newcastle Biomedical Research Centre, Medical Research Council, The Leona M. and Harry B. Helmsley Charitable Trust, Crohn’s & Colitis UK, EU Innovative Medicines Initiative, Wellcome Trust, Open Targets, European Bioinformatics Institute (EMBL-EBI), Janssen, Takeda, Abbvie, AstraZeneca, Eli Lilly, Orion, Pfizer, Roche, Sanofi Aventis, UCB, Biogen, …	CAL acknowledges consultancy for MSD, Janssen, Takeda and BMS; has received honoraria for development and/or delivery of education from Takeda, Ferring, Lilly, Janssen, Dr Falk, and Nordic Pharma; and has received conference attendance support from Tillotts Pharma UK, Janssen, British Society of Gastroenterology (BSG), International Organisation of IBD (IOIBD) and the European Crohn’s & Colitis O…
Miles Parkes	Miles	Parkes		Department of Gastroenterology, Cambridge University Hospitals NHS Foundation Trust, Cambridge CB2 0QQ, UK; NIHR IBD BioResource; Department of Gastroenterology, Cambridge University Hospitals NHS Foundation Trust, Cambridge, UK; UK IBD Genetics Consortium	miles.parkes1@nhs.net		UK	Manuscript writing, Recruitment, clinical phenotyping, analysis and/or leadership of contributing study,
Hailiang Huang	Hailiang	Huang		Analytic and Translational Genetics Unit, Department of Medicine, Massachusetts General Hospital, Boston, MA, USA; Stanley Center for Psychiatric Research, The Broad Institute of MIT and Harvard, Cambridge, MA, USA; NIDDK IBD Genetics Consortium; International Inflammatory Bowel Disease Genetics Consortium	hhuang@broadinstitute.org	0000-0003-1461-5762	USA	Supervision and study design, Project Management, Data Analysis, Manuscript writing	H.H. acknowledges support from Merkin Institute Fellow and the National Institute of Diabetes and Digestive and Kidney Diseases (nos K01DK114379 and R01DK129364). The content is solely the responsibility of the authors and does not necessarily represent the official views of the National Institutes of Health
James Lee	James	Lee	C.	Genetic Mechanisms of Disease Lab, The Francis Crick Institute, Midland Rd, London, UK; UK IBD Genetics Consortium	james.lee@crick.ac.uk		UK	Data Analysis, Manuscript writing, Recruitment, clinical phenotyping, analysis and/or leadership of contributing study
Dermot P.B. McGovern	Dermot	McGovern	P.B.	F. Widjaja Inflammatory Bowel Disease Institute, Cedars Sinai Medical Center, Los Angeles, CA, USA; NIDDK IBD Genetics Consortium	dermot.mcgovern@cshs.org		USA	Data Analysis, Manuscript writing, Recruitment, clinical phenotyping, analysis and/or leadership of contributing study	This work was supported by internal funds from the F. Widjaja Foundation Inflammatory Bowel Disease Institute; NIH/NIDDK U01 DK062413; the Leona M and Harry B Helmsley Charitable Trust
John D. Rioux*	John	Rioux	D.	Faculty of Medicine, Université de Montréal, Montreal, Canada; Research Center Montreal Heart Institute, Montreal, Canada	john.david.rioux@umontreal.ca	0000-0001-7560-8326	CAN	Supervision and study design, Data Analysis, Manuscript writing, Recruitment, clinical phenotyping, analysis and/or leadership of contributing study	This research was supported in part by Génome Québec, Genome Canada, the Government of Canada, and the Ministère de l’enseignement supérieur, de la recherche, de la science et de la technologie du Québec, the Canadian Institutes of Health Research (with contributions from the Institute of Infection and Immunity, the Institute of Genetics, and the Institute of Nutrition, Metabolism and Diabetes), …
Carl A. Anderson*	Carl	Anderson	A	Genomics of Inflammation and Immunity Group, Human Genetics Programme, Wellcome Sanger Institute, Wellcome Genome Campus, Hinxton, Cambridgeshire, UK; UK IBD Genetics Consortium; International Inflammatory Bowel Disease Genetics Consortium	carl.anderson@sanger.ac.uk	0000-0003-1719-7009	UK	Supervision and study design, Project Management, Data Analysis, Manuscript writing	This research was funded in whole, or in part, by the Wellcome Trust [Grant numbers 206194 and 220540/Z/20/A	C.A.A. has received research grants or consultancy/speaker fees from Genomics plc, BridgeBio, GSK and AstraZeneca.
Judy H. Cho*	Judy	Cho	H.	Pathology, Molecular & Cell Based Medicine, Icahn School of Medicine at Mount Sinai, New York, NY, USA; NIDDK IBD Genetics Consortium	judy.cho@mssm.edu	0000-0002-7959-0466	USA	Supervision and study design, Project Management, Data Analysis, Manuscript writing
* These authors contributed equally
