## Supplementary material for "Resolving inflammatory bowel disease risk variants to genes and cell types": Cohorts_Descriptions

### Sheet: gwas_study_table
N	Study Name (as recorded in Study Contributor)	Study Name (consensus)	Country	Primary PI of the study:	Please provide a brief description of the dataset or collection.	Please provide relevant Ethics Committee or Institutional Review Board Information for your collection or dataset.	Please provide any acknowledgements for your study.	Please confirm that you have filled out your sites Authorship list	GWAS	N IBD cases	N Controls	Comment
29	International IBD Genetics Consortium IBD GWAS and sequencing updates	Australian IBD Collection - ANZIBDC	Australia	Graham Radford-Smith	Patients, and healthy controls, for this study were recruited from sites within the Australia and New Zealand IBD Consortium [ANZIBDC]. Phenotype data were based upon the Montreal classification together with additional detailed clinical data including smoking behaviour, medications and surgery. Predetermined criteria were used to classify patients as either medically refractory UC (MRUC) or non-…	Written informed consent was obtained from each patient as approved by the ethics committee of each member site. All participants were aged over 18 years at the time of recruitment to the study. See Mortlock S, et al. JCC, 2023, 17, 277-288.	We wish to acknowledge all the participants who took part in the study and the clinicians, clinical nurses, administrative staff and research nurses who assisted in the study.	Completed	yes	693	617
22	IBDAustria	German IBD Collections - IBDAustria	Austria	David Ellinghaus, Walter Reinisch	Patients with IBD (both ulcerative colitis and Crohn's disease) were treated at the tertiary centre, Medical University of Vienna, and recruited between 2000 and 2017. Patients were included in the local biobank on their first visit to the centre and at the same time agreed to their samples being used for genetic analyses.	The project was approved by the local Ethics Committee (EK338/1999).	The study received infrastructure support from the Deutsche Forschungsgemeinschaft (DFG, German Research Foundation) Cluster of Excellence 2167 “Precision Medicine in Chronic Inflammation (PMI)” (EXC 2167-390884018).	Completed	yes	1832	0
3	CCARE Leuven	Belgium IBD Consortium - Leuven	Belgium	Séverine Vermeire	All samples and data were collected by the IBD unit of the University Hospitals Leuven (Belgium). IBD was diagnosed based on clinical, endoscopic, radiological and/or histological results, according to ECCO guidelines (https://ecco-ibd.eu/publications/guidelines).	The study was approved by the ethical board of the University Hospitals Leuven (S53684).	We are grateful for the help with biobanking in Leuven provided by Vera Ballet and Justien Degry; and we thank Helene Blevi, Tamara Coopmans, Arno Cuvry, and Sophie Organe for processing the Leuven patient samples.	Completed	yes	3896	817
4		Belgium IBD Consortium - Old GWAS	Belgium	Edouard Louis	Belgium IBD ULG – IBD clinics, Erasme hospital, Brussels, Belgium (2800 IBD patients, 650 patients on biologics) within the Belgium IBD Consortium together with the IBD clinical and research groups of ULG, ULB and ULiège.				yes	678	1011
1	IBD- exom project	Belgium IBD Consortium - ULB	Belgium	Denis Franchimont & Claire Liefferinckx	Our laboratory of gastroenterology has a biobank approved by EC from 2011 (B2011/005). Our biobank received certification Afnor® with quality guaranty about management of tissue samples issued from patients or subjects. For this IBD Exom project (started on 2018) we transferred to Broad Institute - 1243 DNA from control subjects - 770 DNA from IBD patients	All our samples are stored in a Biobank which has been approved by EC from 2011 (B2011/005). For this project (and to transfer +/- 2000 DNA to the Broad), we obtained a specific approval of EC (P2018/406)	/	Completed	yes	1300	1489
2		Belgium IBD Consortium - ULG	Belgium	Edouard Louis	Belgium IBD ULG – IBD clinics, Erasme hospital, Brussels, Belgium (2800 IBD patients, 650 patients on biologics) within the Belgium IBD Consortium together with the IBD clinical and research groups of ULG, ULB and ULiège.				yes	925	606
25	iGenoMed-MTT	Canadian IBD Collections - IGENOMED	Canada	John D. Rioux	iGenoMed-MTT: This is an ongoing prospective study of patients with a confirmed diagnosis of IBD that are followed longitudinally and evaluated for their response to molecularly targeted therapies (MTT). Patients have been recruited in Montreal at the Centre hospitalier de l’Université de Montréal (CHUM) and the McGill University Health Centre (MUHC). The diagnosis of inflammatory bowel disease (…	Study protocols were approved by the MHI Institutional Ethics Committee « Comité d’éthique de la recherche et du développement des nouvelles technologies » (IBD Genetics 2005-23 (05-813) and MTT : MP-02-2017-7170, 2017-2202)	This research was supported in part by Génome Québec, Genome Canada, the Government of Canada, and the Ministère de l’enseignement supérieur, de la recherche, de la science et de la technologie du Québec, the Canadian Institutes of Health Research (with contributions from the Institute of Infection and Immunity, the Institute of Genetics, and the Institute of Nutrition, Metabolism and Diabetes), …	Completed	yes	182	0
30	IMAGINE Mind And Gut Interactions Cohort (MAGIC) Study	Canadian IBD Collections - IMAGINE	Canada	Paul Moayyedi	The IMAGINE MAGIC cohort includes over 7600 participants with CD, UC and IBS and healthy participants from across Canada. Assessments includes psychological status, dietary intake, gut microbiome, urinary metabolomic profile, inflammatory markers, genotype, health-related quality of life, and healthcare resource use and associated costs.	Hamilton Integrated Research Ethics Board (HiREB)	The IMAGINE Network is supported by Canadian Institutes for Health Research (CIHR)'s Strategy for Patient Oriented Research (SPOR) (Funding Reference Number: 1715-000-001) with funding from several other partners.	Will complete by February 10th	yes	877	251
31	The Manitoba IBD Cohort Study and a second study called Psychiatric Comorbidity in Chronic Immune Mediated Inflammatory Diseases	Canadian IBD Collections - Manitoba	Canada	Charles Bernstein	Manitoba IBD Cohort Study - up to 388 persons with IBD studied semiannually to understand the evolution of IBD over time and psychiatric comorbidity Psychiatric Comorbidity of Chronic Immune Mediated Inflammatory Diseases followed 256 persons with IBD as annually over 3 years to explore psychiatric comorbidity over time	University of Manitoba Health Research Ethics Board	None	Completed	yes	504	10
28	Biomarkers for Inflammatory Bowel Disease	NIDDK IBDGC Collection - Toronto	Canada	Mark S. Silverberg	Genomics, serological, clinical data	Our GRC's study activities are all approved by "The Mount Sinai Hospital Research Ethics Board", Sinai Health System, Toronto, Ontario, Canada MSH REB #: 02-0234-E *If any data pertaining to Post-op, this falls under MSH REB#: # 10-0243-E	To Be Confirmed with Dr. Silverberg	Completed	yes	1827	544
44	DAN-IBD-GWAS	Danish IBD Collection - DanIBD	Denmark	Vibeke Andersen, David Ellinghaus	Danish patients with IBD	S20120113	Lundbeckfonden R24620171, Health Research Fund of Central Denmark Region, The A.P. Møller Foundation, Colitis-Crohn Foreningen, Aase og Ejnar Danielsens Fond, Beckett-Fonden, Novo Nordisk Fonden NNF15OC0016932.	Completed	yes	3433	1549
45		FinnGen	Finland	Mark Daly	FinnGen is a research project in genomics and personalized medicine. It is large public-private partnership that has collected and analysed genome and health data from 500,000 Finnish biobank donors to understand the genetic basis of diseases. FinnGen is now expanding into understanding the progression and biological mechanisms of diseases. FinnGen provides a world-class resource for further brea…				yes	5671	392974
20	Kiel_GSA	German IBD Collections - Kiel	Germany	David Ellinghaus	The cohort was recruited via Kiel University and the University Medical Centre Schleswig-Holstein, Germany, and via the BioColitis and BioCrohn study of the Kompetenznetz Darmerkrankungen in Germany.	Written informed consent was obtained from all study participants and approved by the Ethics Committee of the Medical Faculty of Kiel University and the University Medical Center Schleswig-Holstein (ethics approvals D474/12, A161/08, A103/14, D574/16). DNA sample genotyping/sequencing was carried out with ethical approval D574/16.	The study received infrastructure support from the Deutsche Forschungsgemeinschaft (DFG, German Research Foundation) Cluster of Excellence 2167 “Precision Medicine in Chronic Inflammation (PMI)” (EXC 2167-390884018).	Completed	yes	5827	4680
19	IBSEN_NMBDR	German IBD Collections - Old GWAS	Germany	David Ellinghaus	DNA samples from IBD patients and healthy controls were genotyped using the Affymetrix Genome-Wide Human SNP Array 6.0.	Written informed consent was obtained from all study participants. Study protocols were approved by the Regional Committee for Medical and Health Research Ethics in South-Eastern Norway (ethics numbers 2010-1540, S-93178 and S-08872b).	Samples were provided by the Inflammatory Bowel in South Eastern Norway (IBSEN) study group and the Norwegian Bone Marrow Donor Registry (NMBDR).	Completed	yes	1057	1770
46		deCODE's study on Genetics of Inflammatory Bowel Disease	Iceland	Kari Stefansson	IBD patients and controls indentified by collaborating physicians at Landspitali University Hospital, the Gastroenterology Center and the Register of Contacts with Medical Specialists in Private Practice, and recruited at deCODE's Participants Recruitment Center	Approval no. VSN-18-188, National Bioethics Committee, Reykjavik, Iceland	We would like to thank the clinical researchers and patients participating in deCODE's study on Genetics of Inflammatory Bowel Disease	Completed	yes	3277	369087
26	Italian_GSA	Italian IBD Collection	Italy	David Ellinghaus, Anna Latiano	The Italian IBD patients were prospectively recruited from gastroenterology and endoscopy appointments at the Division of Gastroenterology of Fondazione “Casa Sollievo della Sofferenza” IRCCS Hospital, San Giovanni Rotondo (Italy). The control group consisted of blood donors and healthy volunteers with no self-reported gastrointestinal symptoms and without personal or familial history of inflamma…	The local Ethics Committee granted approval for this study with all patients and controls giving written, informed consent (N.12701/08; 10/10/2007).	Italian Minister of Health, Ricerca Corrente program 2022–2024, Division of Gastroenterology, Fondazione IRCCS “Casa Sollievo della Sofferenza” Hospital, San Giovanni Rotondo (Italy); “5 × 1000” voluntary contribution.	Completed	yes	2452	396
14	International IBD Consortium	Lithuanian IBD Collection	Lithuania	Juozas Kupcinskas	Lithuanian IBD cohort consisting of 265 Crohn's disease, 839 ulcerative colitis, and 1177 control samples.	Approved by Kaunas Regional Biomedical Research Ethics Committee, Bioethics approval number BE-2-10		Completed	yes	1104	1173
6	1000IBD	Netherlands UMCG Pearl String Initiative (PSI)	Netherlands	Rinse K Weersma	Multi-Omics in ±1200 IBD IBD patients including WES, GWAS, (sc)RNAseq, PhiPseq, MGS, Metabolomics, Proteomics and other data modalities.	medical ethical committee of the University Medical Center Groningen IRB No. 2008.338	https://1000ibd.org/ https://ega-archive.org/studies/EGAS00001002702	Completed	yes	4155	550
7	Parelsnoer IBD	Netherlands UMCG Pearl String Initiative (PSI)	Netherlands	Rinse K Weersma	Nationwide IBD Biobank in the Netherlands	Initiative on Crohn and Colitis (ICC) Parelsnoer Biobank		Completed	yes	324	385
43		Norway IBD Collection - Old GWAS	Norway	David Ellinghaus, Tom Hemming Karlsen	DNA samples from IBD patients and healthy controls were genotyped using the Affymetrix Genome-Wide Human SNP Array 6.0.	Written informed consent was obtained from all study participants. Study protocols were approved by the ethics committees of all the recruitment centers, as well as the Medical Faculty of the Christian-Albrechts- University (Kiel, Germany) (2010-1540) and the Regional Committee for Medical and Health Research Ethics in South-Eastern Norway (S-93178 and S-08872b).	The study was supported by The Norwegian PSC Research Center, and the Deutsche Forschungsgemeinschaft (DFG, German Research Foundation) under Germany’s Excellence Strategy - EXC 2167/2 - 390884018.	Completed	yes	268	282
15	Slovenia	Slovenian IBD Collection	Slovenia	Uroš Potočnik	The Slovenian cohort consists of 180 controls and 269 IBD patients, including 89 Crohn’s disease patients who are resistant to standard corticosteroid therapy or experience adverse reactions to corticosteroids and were enrolled in treatment with the biological drug adalimumab according to strict inclusion criteria (Pharmacogenomics. 2015;16(3):191-204). All IBD patients are provided with basic cl…	The present research was approved by the National Medical Ethics Committee of the Republic of Slovenia (KME 80/10/07, 21p/12/07, 0120-194/2019/4).	Slovenian study was supported by Slovenian Research and Innovation Agency research (core funding P3-0427 and grant no. I0-0029) and by the Republic of Slovenia Ministry of Higher Education, Science, and Innovation and the European Union through the European Regional Development Fund (grant RIUM). The authors would like to thank the patients for participating.	Completed	yes	89	181
12	Basque_IBD	Spanish IBD Collections - Basque	Spain	Luis Bujanda	IIBDGC_Bujanda- Basque Country - Spain	Código interno: PI2021041		Completed	yes	529	987
11	IIBDGC Consortium	Spanish IBD Collections - IMIDC Spain	Spain	Antonio Julià	GWAS and clinical phenotype data on CD (1,164), UC (797) and controls (1,482) generated by the IMID Consortium in Spain.	Ethics Committee from the Vall d'Hebron Hospital Research Institute.	We would like to thank the clinical researchers and patients participating in the IMID Consortium for their collaboration.	Completed	yes	2581	1878
18		Sweden IBD Collections - Old GWAS	Sweden	Mauro D'Amato					yes	923	341
17	Sweden National Program on Genetics in IBD	Sweden IBD Collections - SICBIO	Sweden	Jonas Halfvarson	IBD patients and controls recruited at university hospitals in Sweden	Swedish Ethical Review Authority Dnr 2006/245, 2010/313	We want to acknowledge all investigators in the SNP-IBD and BIO-IBD programs for their contribution to the recruitment of patients.	Will complete by February 10th	yes	417	997
21	The Swiss IBD Cohort Study (SIBDCS)	German IBD Collections - SIBDCS	Switzerland	David Ellinghaus, Michael Scharl, Gerhard Rogler	The SIBDCS is a Swiss-wide, multicentre, prospective observational study and includes IBD patients from all over Switzerland. Comprehensive inclusion and exclusion criteria and further details on the SIBDCS are described in Pittet et al. 2009 PMID 18782896 and Pittet et al. 2019 PMID 30689927. DNA samples from IBD patients were genotyped using Illumina's Global Screening Array (GSA) at the Instit…	The SIBDCS has been approved by the respective ethical committees in Switzerland (Ethics Committee of the Canton Zürich EK-1316). All patients signed an informed consent for data collection and analysis for research purposes. The presented study has been evaluated and approved by the scientific board of the SIBDCS.	The Swiss IBD Cohort Study (SIBDCS) is supported by Swiss National Science Foundation grant # 3347CO-108792/1.	Completed	yes	2321	0
9	INTERVAL	INTERVAL	UK	Carl Anderson	Participants in the INTERVAL randomised controlled trial were recruited with the active collaboration of NHS Blood and Transplant England (www.nhsbt.nhs.uk), which has supported field work and other elements of the trial. DNA extraction and genotyping were co-funded by the National Institute for Health and Care Research (NIHR), the NIHR BioResource (http://bioresource.nihr.ac.uk) and the NIHR Cam…	The trial has received ethics committee approval from the National Research Ethics Service Committee East of England - Cambridge East (Research Ethics Committee (REC) reference 11/EE/0538).	This work was supported by Health Data Research UK, which is funded by the UK Medical Research Council, Engineering and Physical Sciences Research Council, Economic and Social Research Council, Department of Health and Social Care (England), Chief Scientist Office of the Scottish Government Health and Social Care Directorates, Health and Social Care Research and Development Division (Welsh Govern…	Completed	yes	0	41545
8	The NIHR IBD BioResource	NIHR IBD BioResource	UK	Professor Miles Parkes	The NIHR IBD BioResource is a centralised national recallable bioresource of 50,000 patients with Crohn's disease or ulcerative colitis (collectively inflammatory bowel disease) to support globally competitive scientific and clinical IBD research. The IBD Bioresource have the following key features: 1. DNA and serum + clinical and genetic data from 50,000 IBD patients recruited UK-wide - all stor…	IRAS number: 173561 East of England - Cambridge Central Research Ethics Committee Reference: 15/EE/0286 Study Title: The UK Inflammatory Bowel Disease BioResource: Progressing form Genetics to Function and Clinic Translation in Crohn’s Disease & Ulcerative Colitis in adults, young people and children.	We wish to thank our funders: The National Institute for Health and Care Research Centres in Cambridge (NIHR203312), Newcastle, University College London and Exeter; the Medical Research Council, the Wellcome Trust, Open Targets, Crohn’s & Colitis UK, the Helmsley Charitable Trust, Crohn's in Childhood Research Association (CICRA) and our Industry partners. We thank NIHR BioResource volunteers fo…	Completed	yes	21074	0
47	UK Biobank	UK Biobank	UK	Carl Anderson	UK Biobank is a large-scale biomedical database and research resource containing de-identified genetic, lifestyle and health information and biological samples from half a million UK participants.	UK Biobank has approval from the North West Multi-centre Research Ethics Committee (MREC) as a Research Tissue Bank (RTB) approval [Ref 21/NW/0157]	This research has been conducted using the UK Biobank Resource under Application Number 45669.	Completed	yes	8392	412120
10	UK_Sanger_IBD_Collection	UK Sanger IBD Collection	UK	Miles Parkes	This collection comprises Whole Exome and Whole Genome Sequencing, as well as genotyping array data, generated at the Wellcome Sanger Institute, from participants recruited through the UK IBD Genetics Consortium collection. The UK-IBDGC includes recruitment centres in Cambridge, Edinburgh, Newcastle, Exeter, Manchester, Oxford, London, Dundee, Southampton, and Nottingham.	Exeter 08/H0202/139 and 11/SW/0222 KCL 05/Q0502/127 and 12/YH/0172 Cambridge/Addenbrookes 03/5/012 and 15/EE/0286 Cambridge/Paediatric cohort 17/EE/0265 and 12/EE/0482 PREdiCCT 16/WM/0152 Edinburgh 2000/4/192 Oxford 11/YH/0020 and 16/YH/0247 Southampton 09/H0504/125 Oxford COLORS cohort - 09/H1204/30	This research was funded in whole, or in part, by the Wellcome Trust [Grant numbers 206194 and 220540/Z/20/A]	Completed	yes	17976	18837
32		CEDARS Collection	USA	Dermot McGovern	IBD MIRIAD Biorepository – Cedars-Sinai recruits adult and pediatric IBD patients who attend the IBD Centers at Cedars-Sinai as well as through collaborators across the world (particularly East Asia and Puerto Rico). Both adult and pediatric subjects are recruited, with the majority of subjects are of Northern European and Ashkenazi Jewish ancestry.	The MIRIAD biobank (IRB #3358) is a dedicated research infrastructure in the Cedars Sinai IBD Institute (IBDI). It uses an umbrella IRB authorization for biobanking and study fulfillment. It includes most IBDI clinic patients and family members, as well as control subjects, covering sample collection at clinic, endoscopy, surgery, and infusion and capturing phenotype, genotype, and serology data,…	This work was supported by internal funds from the F. Widjaja Foundation Inflammatory Bowel Disease Institute; NIH/NIDDK U01 DK062413; and the Leona M and Harry B Helmsley Charitable Trust. The content is solely the responsibility of the authors and does not necessarily represent the official views of the National Institutes of Health; Fred L. Hartley Family Foundation	Completed	yes	2145	951
5	Mount Sinai Crohn's & Colitis Registry	Mount Sinai Crohn’s and Colitis Registry (MSCCR)	USA	Bruce E. Sands	Single center collection of data and specimens.	Mount Sinai Program of the Protection of Human Subjects (PPHS)		Completed	yes	1121	309
27	Understanding Genetic Architecture and Host-microbiome Interactions in Inflammatory Bowel Disease in Diverse Populations and in Patients with Unmet Medical Need	NIDDK IBDGC Collection - Cedars Sinai	USA	Dermot McGovern	Cedars-Sinai-led Genetic Research Center (GRC) is one of the seven GRCs of the NIDDK Inflammatory Bowel Disease Genetics Consortium (IBDGC). The objectives of our study and collections include delineating the genetic architecture of IBD in diverse populations; describing gene-microbiome interactions; understanding underlying molecular causes of lack of response to the most widely used biologic th…	The MIRIAD biobank (IRB #3358) is a dedicated research infrastructure in the Cedars Sinai IBD Institute (IBDI). It uses an umbrella IRB authorization for biobanking and study fulfillment. It includes most IBDI clinic patients and family members, as well as control subjects, covering sample collection at clinic, endoscopy, surgery, and infusion and capturing phenotype, genotype, and serology data,…	This work was supported by internal funds from the F. Widjaja Foundation Inflammatory Bowel Disease Institute; NIH/NIDDK U01 DK062413; and the Leona M and Harry B Helmsley Charitable Trust. Fred L. Hartley Family Foundation	Completed	yes	4840	1210
33	IIBDGC GWAS	NIDDK IBDGC Collection - Cho	USA	Judy Cho	GWAS on > 100K folks with non-shareable summary stats	STUDY 14-00174,	NIDDK IBDGC U24DK062429, NIDDK IBDGC U01DK062422, NIDDK DK062429-25S1, Helmsley Charitable Trust 2409-07275, 2102-04982, 209-05535 & VEOIBD, Sanford Grossman Charitable Trust, SCENT mapping AG075936,	Completed	yes	1024	740
23	University of Miami IBD Genetics Research Center: Understanding the genetic architecture of IBD in the LatinX community	NIDDK IBDGC Collection - Miami	USA	Jacob L. McCauley & Maria T. Abreu	At the University of Miami, we have a large collection of IBD patients consented for research studies to help elucidate the genetic architecture of IBD. This resource contains >3,000 enrolled IBD patients with deep phenotyping and a wealth of stored biospecimens including endoscopic biopsies, DNA, serum, plasma, PBMCs, feces/colon washes, and Paxgene RNA.	As a Genetic Research Center within the NIDDK supported IBDGC, we are part of a single IRB (Brany Protocol# 21-00514: The Genetics of Inflammatory Bowel Disease in Diverse Populations: an IBD Biobank Study). We also have a local University of Miami IRB Protocol (#20081100: Inflammatory Bowel Disease (IBD) Center Clinical Phenotype Database and Specimen collection) for our entire patient and sampl…	Our current work is supported by funding to Jacob L. McCauley and Maria T. Abreu through the NIH/NIDDK (U01DK134201).	Will complete by February 10th	yes	1390	238
24	IBDGC-Montreal	NIDDK IBDGC Collection - Montreal	USA	John D. Rioux	IBDGC-Montreal: This Montreal-led Genetic Research Center (GRC) is one of the seven GRCs of the NIDDK Inflammatory Bowel Disease Genetics Consortium (IBDGC). Patients and controls (spouses or best friends) for this study were recruited at university-based hospitals throughout the Province of Quebec by gastroenterologists specializing in IBD that together form the Quebec IBD Genetics Consortium. T…	Study protocol was approved by the MHI Institutional Ethics Committee « Comité d’éthique de la recherche et du développement des nouvelles technologies » (IBD Genetics; 05-813)	This research was supported by the National Institute of Diabetes and Digestive and Kidney Diseases (NIDDK) of the National Institutes of Health under award number U01DK062432. The content is solely the responsibility of the authors and does not necessarily represent the official views of the National Institutes of Health.	Completed	yes	336	583
42		NIDDK IBDGC Collection - Old GWAS	USA		NIDDK IBD Genetics Consortium – The NIDDK Inflammatory Bowel Disease Genetics Consortium (IBDGC) was created in 2002 by the National Institute of Diabetes, Digestive and Kidney diseases (NIDDK) to advance knowledge on the inflammatory bowel diseases, specifically Crohn’s Disease and Ulcerative Colitis. The Consortium consists of six genetic research centers (GRC) and a data coordinating center (D…				yes	2844	959
34		NIDDK IBDGC Collection - Pittsburgh	USA	Richard H. Duerr	NIDDK IBD Genetics Consortium – The NIDDK Inflammatory Bowel Disease Genetics Consortium (IBDGC) was created in 2002 by the National Institute of Diabetes, Digestive and Kidney diseases (NIDDK) to advance knowledge on the inflammatory bowel diseases, specifically Crohn’s Disease and Ulcerative Colitis. The Consortium consists of six genetic research centers (GRC) and a data coordinating center (D…	Study subjects were recruited and provided informed consent for genetic studies at the University of Pittsburgh under University of Pittsburgh IRB-approved protocols, including STUDY19060288, STUDY19070075, STUDY19090109, and STUDY19090121.	This research was supported by National Institutes of Health grant U01DK062420. The content is solely the responsibility of the authors and does not necessarily represent the official views of the National Institutes of Health.	Completed	yes	1026	918
39		Predicting Response to Standardised Paediatric Colitis Therapy (PROTECT)	USA	Jeffrey Hyams; Lee Denson	The PROTECT multicentre inception cohort study was based at 29 centres in the USA and Canada and included paediatric patients aged 4-17 years who were newly diagnosed with ulcerative colitis.				yes	418	0
13	Prospective Registry in IBD at MGH (PRISM)	Prospective Registry in IBD Study at MGH (PRISM)	USA	Ramnik Xavier	A registry with samples and data collected from more than 4,188 IBD patients and healthy individuals.	MGB approved protocol #2004P001067		Completed	yes	1137	160
37	SHARE translational studies in IBD	Sinai Helmsley Alliance for Research Excellence (SHARE) - Newberry	USA	Rodney D. Newberry	SHARE – Investigators from seven major IBD centers formed the Sinai Helmsley Alliance for Research Excellence (SHARE) in 2010 to integrate information from basic science, epidemiology and information sciences to advance IBD research across multiple high-volume centers.	Studies are approved by each sites institutional review board. Each study participant provided a written informed consent to enroll in the study.	Support by NIH Washington University DDRCC Grant No. NIDDK P30 DK052574. The content is solely the responsibility of the authors and does not necessarily represent the official views of the National Institutes of Health.	Completed	yes	865	0
36	SHARE	Sinai Helmsley Alliance for Research Excellence (SHARE) - Pekow	USA	Joel Pekow	SHARE – Investigators from seven major IBD centers formed the Sinai Helmsley Alliance for Research Excellence (SHARE) in 2010 to integrate information from basic science, epidemiology and information sciences to advance IBD research across multiple high-volume centers.	Studies are approved by each sites institutional review board. Each study participant provided a written informed consent to enroll in the study.	Support by NIH Washington University DDRCC Grant No. NIDDK P30 DK052574. The content is solely the responsibility of the authors and does not necessarily represent the official views of the National Institutes of Health.	Completed	yes	634	0
38		Sinai Helmsley Alliance for Research Excellence (SHARE) - Xavier	USA	Ramnik Xavier	SHARE – Investigators from seven major IBD centers formed the Sinai Helmsley Alliance for Research Excellence (SHARE) in 2010 to integrate information from basic science, epidemiology and information sciences to advance IBD research across multiple high-volume centers.	Studies are approved by each sites institutional review board. Each study participant provided a written informed consent to enroll in the study.	Support by NIH Washington University DDRCC Grant No. NIDDK P30 DK052574. The content is solely the responsibility of the authors and does not necessarily represent the official views of the National Institutes of Health.	Completed	yes	696	0
16	SPARC IBD	SPARC IBD	USA	James Lewis, Laura Raffals	The SPARC IBD (Study of a Prospective Adult Research Cohort with Inflammatory Bowel Disease) is an ongoing prospective cohort study that collects longitudinal clinical data, patient-reported outcomes, and biosamples from adults with IBD across the United States. Its primary objectives are to identify clinical and molecular predictors of therapy response and disease relapse, aiming to develop prec…	The study protocol was approved by the Institutional Review Board (IRB) at the University of Pennsylvania which is the single IRB for the SPARC IBD study.	The results published here are in part from the Study of a Prospective Adult Research Cohort with IBD (SPARC IBD) of the Crohn’s & Colitis Foundation IBD Plexus program.	Completed	yes	2859	0
35	CCF_Omni1	University of Pittsburgh and Cleveland Clinic IBD GWAS Cohort	USA	Richard H. Duerr	The study sample included 702 patients with Crohn’s disease, 572 patients with ulcerative colitis, 7 patients with IBD classified, and 1500 control subjects, all with self-reported European ancestry. Diagnoses and phenotypic characteristics of patients with inflammatory bowel disease were determined by gastroenterologists with expertise in managing inflammatory bowel disease via review of primary…	All study subjects were recruited for genetic studies at the Cleveland Clinic or the University of Pittsburgh under institutional review board-approved protocols. All subjects provided written informed consent.	This work was supported by National Institutes of Health grants DK068112, AG030653, DK062420, and DK076025; a Crohn's and Colitis Foundation of America Senior Research Award; and funds generously provided by Kenneth and Jennifer Rainin, Gerald and Nancy Goldberg, and Victor and Ellen Cohn.	Completed	yes	3242	2982
40		German IBD Collections - CCIM	Germany	Andre Franke	CCIM_German_cohort: The cohort was recruited via Kiel University and the University Medical Centre Schleswig-Holstein, Germany, and via the BioColitis and BioCrohn study of the Kompetenznetz Darmerkrankungen in Germany.	Written informed consent was obtained from all study participants and approved by the Ethics Committee of the Medical Faculty of Kiel University and the University Medical Center Schleswig-Holstein (ethics approvals D474/12, A161/08, A103/14, D574/16). DNA sample genotyping/sequencing was carried out with ethical approval D574/16.	The study received infrastructure support from the Deutsche Forschungsgemeinschaft (DFG, German Research Foundation) Cluster of Excellence 2167 “Precision Medicine in Chronic Inflammation (PMI)” (EXC 2167-390884018) and acknowledges the EU IMI programm ("3TR"), and the European Regional Development Fund 01.2.2-LMT-K-718-04-0003.	Completed	yes	437	448
41		Nurses Health Study (NHS)	USA	Andrew Chan	The Nurses' Health Studies – NHS is among the largest prospective investigations into the risk factors for major chronic diseases in women. Nurses' Health Study I and Nurses' Health Study II are prospectively collected data on incident cases of inflammatory bowel disease.	Approved by MGB IRB 2001P001128	The Nurses’ Health Study and Nurses’ Health Study II were funded by the National Cancer Institute at the National Institutes of Health (UM1 CA186107, P01 CA87969, R01 CA49449, U01 CA176726, R01 CA67262).	Completed	yes	438	1039
	2025 IBD Data Freeze - Study Contributors (Responses)
